# Accounting for sex differences variability in the design of sex-adapted cancer treatments

**DOI:** 10.1101/2023.04.22.23288966

**Authors:** Wei Yang, Joshua B Rubin

## Abstract

The significant sex differences that exist in cancer mechanisms, incidence, and survival, have yet to impact clinical practice. We hypothesized that one barrier to translation is that sex differences in cancer phenotypes resemble sex differences in height: highly overlapping, but distinct, male and female population distributions that vary continuously between female- and male-biased extremes. A consequence of this variance is that sex-specific treatments are rendered unrealistic, and our translational goal should be adaptation of treatment to the unique mix of sex-biased mechanisms that are present in each patient. To develop a tool that could advance this goal, we applied a Bayesian Nearest Neighbor (BNN) analysis to 8370 cancer transcriptomes from 26 different adult and 4 different pediatric cancer types to establish patient-specific Transcriptomic Sex Indices (TSI). TSI precisely partitions an individual patient’s whole transcriptome into female- and male-biased components such that cancer type, patient sex, and transcriptomics, provide a novel and patient-specific mechanistic identifier that can be used for sex-adapted, precision cancer treatment planning.
