## Supplementary material for "Accounting for sex differences variability in the design of sex-adapted cancer treatments": shared_KF_CBTTC.gene_assoc..genes_group1.fdr0.05

### Sheet: Male shared_KF_CBTTC.genes
AC004477.3
SNORD89
TRAPPC8
SNORA38
ZNF333
PIN1P1
FAM13A-AS1
SCARNA21
SMIM18
AL669831.4
ANKRD13C
GRK1
C12orf60
SLC8A1
PTPRO
DMXL2
GTF2IP4
LINC02177
BMS1P2
SCARNA7
AC104836.1
DCTN5
PAG1
ZNF727
TMEM94
ZNF610
CSPG4P4Y
ASTN2
AC013403.2
LINC01260
AP006333.2
MACF1
AL772307.1
PRKAR2A-AS1
AC068620.2
RAPGEF2
CD300LG
CMC1
CALM2P2
NETO2
MKRN1
DCAF7
AC138393.1
HTD2
FAM13B
FAM185BP
RPL23AP32
UNC79
C19orf47
KDM3B
ZNF654
KIAA0825
AC115284.2
HEPACAM2
PDS5B
PRDM2
AC073508.3
ZNF627
ZDBF2
AC242426.3
CCNH
AD000813.1
CEP295NL
AF250324.1
CSPG4P3Y
PKHD1
ZNF225
AC090740.1
TCP11X2
AC005070.3
RNF111
TMEM121B
AC067942.1
SPIN4
LINC01694
SYCP2L
AC011247.1
AL136317.2
ZNF443
RN7SL648P
CCDC62
MYO9A
PCDHB8
ATG5
TMCC1
PLPPR5
NCAM1
PCDHB4
AC015909.5
SNORA2C
DPYSL3
ZNF28
AC016747.4
NDUFV2-AS1
TNF
DMC1
PLCL2
BRD3
ANKRD46
SPIN1
MAP3K2
AC010655.4
C2orf49
AC018688.1
KRT18P5
AL136295.6
RNF138P1
LRRC2
TCF20
FBXL5
SNORD67
DUX4L27
RALGPS1
SYNRG
AC087752.3
AC009951.1
C10orf25
ASH1L-AS1
AC124066.1
RNY1
HSPA8P18
AC116407.4
PHACTR2P1
SNHG22
TSTD2
RNU12
MRAP
ZNF718
SNORA2A
LRRIQ3
GDAP2
NAA35
ZNF721
TBCEL
AC027763.1
LINC02024
SNORD94
MPPED2
UHRF1BP1L
ZNF420
AP005131.6
SETBP1
RPL10P3
FAM133A
AL031432.5
NPEPPS
AC137630.1
C14orf28
QRICH1
PALB2
AL451074.2
DSCR9
AL136982.1
AL356481.1
ZNF821
AL031118.1
KRT18P31
EBF1
NEK4
RGPD3
FBXO10
ZNF717
PPP1R21
MED7
ZC3H14
FNIP2
AC073343.1
TUBGCP4
HIST1H4E
SZT2
GJC3
RPS27AP12
QSER1
CYP2R1
SYTL4
VPS41
AL158212.3
AC004947.1
MMP15
LINC01783
TANC2
AMN1
RNU4-2
ZNF397
AC099850.1
AC104564.6
ZNF69
ZNF415
MSL1
AC064836.3
ZBTB40
ZNF271P
ATP5S
SMG1P6
AC010210.1
U73166.1
AC124283.5
HECTD4
KIF13A
PPIAP19
MEI4
RPS6KL1
DICER1
CEP70
AC106820.5
CCDC91
AC090114.2
GOSR1
ASB16-AS1
AC122718.2
RPS15AP29
LINC01285
AC068700.1
LINC02175
CWC27
AC239800.2
ZSCAN29
AC107068.1
ZNF12
ZNF534
LRRC7
AC121493.1
KRT8P33
FBXL3
UBR1
KRBOX1
USP8
AC097376.1
ARL17B
EXOSC3
STAG3L4
STOX2
BOD1L1
SLC2A11
ZNF462
ZFHX4
ATP6V0E2-AS1
SNORA48
AL592437.2
COIL
BCAS3
HOXC6
MATN1
AC241520.1
UBIAD1
ZNF529
SOCS2-AS1
RHOT1
CSNK1G1
LINC00662
AC245407.1
PCDHB16
GTDC1
LINC02001
ZNF540
AC069503.1
SNORD17
AP000845.1
HEATR6
AC008764.9
ZNF699
NPAT
PANX2
CAMK2G
CRIP3
SSH2
MED1
FBN3
CPSF4
CASC3
ADH5P3
KCNH8
ZSCAN21
AGTPBP1
SPEN
RPL7P49
AC234782.4
KIAA1324L
AL021368.4
ZNF14
FBXO9
CATSPERE
AC012531.1
AC090515.2
DENND1B
SNORD15B
ZNF285
ZNF607
CWF19L2
PCDHB6
UBR2
LINC01597
CCDC174
AP005131.7
RGPD8
AC122688.3
CHRM3
ZNF208
CCDC7
AC104109.4
CRTC3-AS1
PIK3CA
KCNMB2
AC244093.1
AL354719.2
RN7SL832P
CEP128
AL731556.1
ZNF430
ZNF571
PRPH2
CRBN
ZNF35
ZNF724
DHRSX
PAR_Y_DHRSX
AC006116.7
ZFHX4-AS1
AC010487.3
PCDHA8
RAB30
PDIK1L
HELZ
LRRC28
RYBP
SOS2
DNAJC3-AS1
KIAA0586
DST
ZNF506
RAD54L2
AC074141.1
HIST1H4D
FAM160B1
STH
SNORA54
ZNF100
AC016876.1
ZNF670
RSF1
APLNR
AC099811.5
NEK1
LINC01138
DCUN1D1
HCFC2
C8orf44-SGK3
STRADB
MED13
SMUG1-AS1
SLC25A26
SNORA12
PKNOX1
RALGAPA1
AL445309.1
PRKACB
ZNF324
TMEFF1
CASTOR2
CCDC50
KIAA1551
FAM120B
AC133552.5
AC017099.1
AC016582.3
AC233699.1
AC009690.1
AC092828.1
AC008040.1
DDX52
AL353763.1
PCDHGA9
AC146507.2
SNORD21
CAMK1D
MIB1
TSC1
FP325330.3
CENPQ
CMTR1
AC004947.2
AC093752.1
MKRN7P
ZNF578
AC073343.2
NOXRED1
PTPN21
SUGT1P2
STAMBPL1
ZNF566
PCDHGA5
PDE6G
HMG20A
AC245452.1
GPAM
SFMBT1
GPR52
TERF1
SOCS7
YTHDC1
EPG5
BRAF
C17orf75
PIWIL2
SNORA53
ZNF528
AC011468.5
PMS2P4
AL117329.1
MROH8
RBAK
C9orf85
MLH3
HDAC1P2
CXADR
ZNF883
AC087457.1
RBP3
LRRC4
RPRD2
CDK12
AC138150.1
LINC00506
ZNF398
AL662844.4
AL035587.1
CNOT4
AC023794.4
AC099811.1
SPAG9
PLEKHM3
STRIP1
SVBP
C12orf4
ZNF354B
ATP1B1P1
AC124312.1
TADA2A
ZMYM4
ALG11
LINC01632
RBM6
AC080038.2
AL359881.2
ZNF461
HMGB1P24
TAS2R43
ZBTB5
LINC00667
PIAS1
AC008026.3
AC003080.1
LEMD3
LIN28B
CCDC163
H2AFV
AL160313.1
ACTG1P4
PXK
MYT1L
HECW1
ZNF708
AC013394.1
PRPF18
AC092691.2
AC130650.2
AL731577.2
EFCAB5
AL590705.5
PCDHB9
ANKRD28
ZNF10
CEP41
AC068790.5
PCDHGB2
CLUAP1
CNKSR2
AC079807.2
AL049749.1
ZNF527
AL161756.1
AP000223.1
AL358472.2
CPEB3
MGA
AC006270.2
SPAST
AKT3
AC137630.4
ZKSCAN5
KDM5A
ZC3H10
AC005837.1
SIRT1
GDPD1
PLEKHA8
HEATR5B
ZFP69B
ZNF322
TAF5
SOS1
ZNF502
MYCBP2
ZNF454
KRT17P8
AMY2B
SNORD116-23
SMURF2
ZNF17
ZUFSP
ZNF573
RB1CC1
HIST1H4C
PAPOLG
AC011939.1
EEF1DP7
PRKG2
AC116913.1
FER
AC092183.1
ZNF189
BRWD3
AC010627.1
HYDIN2
RNY3
AL356019.2
ANKRD12
LINC01521
AC006974.1
ZNF283
KANSL1L
GATAD2B
FAM228B
ZNF350-AS1
LINC00870
NCOA7
PCDHA2
ZNF662
SNX14
NTN3
AC020910.5
AC027514.1
AL161756.3
PCDHGA10
USP33
ZNF99
DOCK4
FYN
PGBD1
AL161457.2
ZADH2
AKT3-IT1
MRPS31P4
AC244517.6
LRRC57
AC007342.7
SNX13
PHF14
NLN
AC005332.8
POMK
ANKAR
SNORA49
BX322639.1
AC005618.2
RNF115
ATG14
SMAD2
NDUFAF7
PCDHB7
SNORA20
LINC00574
ZNF880
S100PBP
KRT18P61
PDCD6IPP2
AC025048.2
TSTD3
AC090220.1
FRG1BP
C1orf220
SDCBP2-AS1
PPM1D
CEP78
AL137024.1
LINC00599
EIPR1-IT1
RGS7
AC025682.1
ESCO1
AL034549.2
WBP2NL
AC005498.3
ZNF334
TMEM57
BRPF3
AC011815.2
PHEX-AS1
NAPA-AS1
POU2F1
AC009318.1
RNU5A-1
RSBN1
AP001429.1
DCAF13P3
AC004812.2
NUP153
MGAT5
MYH15
RPS12P16
PAXBP1-AS1
AC025031.5
AHI1
LRRD1
SLC12A6
SNORD10
AP002884.3
LINC00674
HOXC-AS1
VPS13A
PHF7
C21orf62-AS1
SMARCC2
XPO4
HSP90B2P
ULK2
AC018992.1
TMOD1
ZSCAN16
KRIT1
AC122718.1
AC011447.3
SNORD68
PPP3CB
AC131888.1
ZNF730
GKAP1
KHDC1L
RANP4
ZBTB37
KAT6A
VEZF1
ZBTB20
ZNF318
CYTH1
BIRC6
PCF11-AS1
ZFP37
SNORA47
EPHA5-AS1
AL121890.4
FRS3
RALGAPA1P1
KCTD10P1
KLF12
RNU5B-1
AC004877.1
2023-03-08
KCNB1
ZNF543
PPIL4
AC239809.3
ZRANB1
AC106820.4
AC005899.1
TEX21P
SETMAR
RNU2-2P
PANK3
BPTF
NIPBL
DGKB
RN7SL508P
HOXC9
AFAP1
PCDHA3
AC138866.1
MTSS1
PCDHGB8P
PKD1L1
GJA6P
AC009163.7
AL807742.1
TXNDC16
MTMR3
ACRBP
AC124045.1
AC013562.1
ZNF66
CHST1
REXO5
SGK494
SATL1
GUSBP2
KLHL11
VHL
AC007009.1
TCEA1P3
SNORD114-1
SNORD116-29
PKIA
AP000251.1
RPL34-AS1
MED13L
PHC1
CCDC81
AC124242.1
SCN2A
ZNF546
ZFP2
ZNF780A
AL136984.1
PCDHA5
ZNF790
TMC2
ZNF675
AC084036.1
ZNF519
ZNF736
AC092835.1
UHRF1BP1
AL591135.1
HLTF
PWWP2A
LINC01902
AMMECR1LP1
AL022393.1
AL158212.4
CHD6
SNORD97
LINC01930
AL080250.1
DEPDC4
VASH2
AL133163.3
SNORD116-7
SNORD116-5
PLCXD2
ZNF763
Z94721.2
EEF1DP3
RUNX1T1
RUNDC3B
AC092111.2
SNORD116-26
AL355357.1
AGO4
RNF144A
LINC01347
ZNF780B
C5orf42
ZCCHC18
ZNF510
AL162171.3
DOC2B
INSM2
ZNF192P1
RTN4IP1
ZNF678
UNKL
ZBTB8B
TMEM161B-AS1
KLF7-IT1
AC018628.1
ZNF723
ZBTB34
FAM200B
ZNF782
DLC1
AC026358.1
SCARNA10
USP24
GAB2
NSRP1P1
BRWD1
LRIG2
ZNF680
SNORD116-2
SUPT3H
TTC14
PHEX
AC079447.1
TULP4
KRT18P6
ZDHHC17
RC3H1
NT5C1A
HIP1R
RWDD2A
HMGB1P31
AC011477.2
AC096667.1
AC139530.1
AL354977.2
CEP192
ZFP30
AC023389.2
SNORD116-16
PCDHA12
KMT2C
KIAA1211
BICRAL
SCAPER
PCDHGB3
AC017007.2
LRRFIP2
SNAPC3
NR2C2
AC023794.5
ZKSCAN4
ICA1
GTF2IP1
PARGP1
CPEB2-AS1
SYN3
AC139530.3
RNF146
AC026951.1
EPB41L5
MRPL45P2
USP37
RADIL
PCDHB12
GTF2H5
PLCD4
ZKSCAN2
ZC3H6
ZNF34
KIF9-AS1
AC108471.2
AL359881.3
ZNF572
PWAR6
RNU5E-1
AC134407.3
AC007255.1
AC011447.6
AC011944.2
PCDHA9
NUTM2D
AC005332.5
SCARNA9
AC006518.2
CCDC66
ZNF407
TRMT11
CLASP2
GPR137C
ZNF624
VPS50
AC080128.2
AL358933.1
PWAR5
CASP8AP2
SNHG14
ZNF778
CEP97
DENND4A
AFG1L
AC048344.4
SNORD116-15
ETFBKMT
ZNF800
AL133243.3
AC104162.1
UPB1
ZFP14
SEPT7P2
PLXNA4
SNORD116-24
AC007256.1
LINC00863
ZNF83
ZNF564
CACNA2D3
FAF1
TBC1D29
COX20
GPC2
XKR6
ANKRD13A
TOP2B
HECW1-IT1
MCF2L2
PCM1
AK4P3
AC010168.2
VPS13C
HECW2
KIAA1549
ANKRD26
ANKRD36
ZNF879
TLN2
AC008073.3
FBXL20
ZFP90
AC015871.3
SCAND2P
CICP18
ARHGAP21
C20orf203
SCLT1
AC005899.5
GYG2P1
AC015799.1
STAG1
CREB1
FBXO11
MFSD8
TNR
SNORA63D
SNORD116-20
AC025031.4
KLHL24
PHF12
ZNF594
EEF1GP1
SNORD116-22
TRIM33
TEFM
EPM2A
FAM117B
NRDE2
ZNF836
SNORD116-9
SNORD116-3
LAMTOR5-AS1
CHST12
VSTM2A
LINC01224
AKAP9
AC005899.7
AL359504.1
AC009126.1
KMT2E
DZIP3
AP000997.2
AC127024.2
AC010615.1
ZNF555
ZNF250
ZRANB2-AS2
AC097376.2
AC007541.1
AC009113.1
AL160006.1
PAPPA-AS2
CRNKL1
WDR20
SNORD13
AC099804.1
ZNF138
ZKSCAN3
TNRC6B
AC009135.2
AC009506.2
FAM69A
ZNF891
AC105760.2
GPATCH8
GATS
RN7SL280P
KCNIP2
GPSM2
PBLD
AC074135.1
ZNF184
LRRC37B
INO80D
ZNF33B
SGMS1-AS1
LCOR
HACE1
AL137782.1
LINC00884
UBN2
SNORD116-17
SNORD116-19
MON2
MYT1
AL513548.3
KLF17P1
AC127024.8
KPNA5
ATXN1
NIPSNAP3B
GUSBP9
EYS
KLHL23
AC244517.3
WDR11-AS1
ZBTB20-AS4
ZNF641
ZNF248
MAPK8
AL359317.2
ZSCAN9
FRAT1
AC007012.2
SORBS2
SETD2
ENO1P2
HTR1B
SNORD116-21
ZNF197
RUFY2
AP002884.5
ZNF91
AC124312.4
ENTPD1-AS1
ZNF451
KAT6B
PBRM1
DOPEY1
AL513314.2
AC133552.3
LIN28B-AS1
ZKSCAN7
TAS2R13
SUZ12P1
SNORD116-14
AC138951.2
SESTD1
ZNF781
AC004803.1
YPEL1
VN1R108P
SNORD110
ZNF609
AC007878.1
ATF7IP
DENND5B
ZNF501
EML5
TBC1D8-AS1
ZMYM2
NPM1P37
PAPPA-AS1
PAPOLB
CENPC
AC022150.4
UBE2Q2P1
NSD3
AC016144.1
CDKAL1
MRPL42
AC006994.2
AC010531.4
TAS2R46
METTL6
BMS1P1
ZNF33A
YAF2
FOXP1-IT1
AL138762.1
RPAP2
AC117402.1
FAM228A
CCNL2P1
AC244154.1
ALMS1
ZNF737
CLTCL1
PCDHB18P
ZNF804A
AC127024.5
ZNF300P1
RICTOR
AC100830.3
HDAC2-AS2
C2CD5
SBF2
ZNF518A
AC135178.2
AC019205.2
ZSCAN2
ZNF711
PCDH11Y
ZNF713
SHD
SP4
RBM12B
PCDHB15
AC006141.1
TAS2R30
ZNRD1ASP
PTBP2
TAS2R15P
ZNF429
SNORD56
AC020661.1
CCDC88A
AC090114.3
AC091948.1
ZKSCAN8
PCDHB19P
VSTM2A-OT1
ZSCAN12
AC023632.2
TCP11L2
ZNF638
HFM1
ANKRD31
ADCY1
AC134349.2
USP49
AC068790.9
AL157392.3
CD24P4
ZSCAN26
AC009961.1
HBS1L
ZNF382
CXXC4
SOX4
PHF3
REV3L
THAP12P8
TRAF3IP2-AS1
MAP7
CHD9
RPS3AP37
AL353743.1
AC108010.1
AC011297.1
AC091057.1
REPS1
TET1
ZNF292
LCORL
AK3P3
ICK
ZSCAN23
RPL7P7
TAS2R31
LATS1
TAS2R3
AL355297.4
AL080276.2
KRBA2
AC005972.1
TAS2R19
FBXO30
LINC00278
AL023806.1
ZFPM2
ELF2
SCAF8
BAZ2B
ZNF445
SHPRH
NLGN4Y
TTTY10
AC010889.1
ANOS2P
EIF1AY
TMSB4Y
KDM5D
TXLNGY
RPS4Y1
USP9Y
TTTY14
TTTY15
DDX3Y
UTY
PRKY
ZFY
AGKP1

### Sheet: Female shared_KF_CBTTC.genes
XIST
KDM5C
DDX3X
B3GAT3
PTGES
UBA1
C20orf27
ZRSR2
FAM83G
ADRM1
TSIX
PRDX5
ENO1
TRMT112
TPI1
ZFX
EMD
ATF5
NFKBIB
ATP6V1F
KLF16
FAM96B
PTPA
SYAP1
FTH1
PSMB4
NANS
TPI1P1
TMUB1
AURKAIP1
AP2S1
SLC3A2
PRAF2
COX8A
VPS37C
OAZ1
PSMC3
PSMD8
GPI
FKBP2
POLR2L
GAPDH
GALNT14
RELA
VDAC1
CARS
COX4I1
ST6GALNAC4
FIBP
KCNK5
ANXA6
GEMIN8
PTGS1
SLC50A1
HK1
RRP12
NAA10
HSD17B10
ELOF1
C19orf53
PPP1CA
KDM6A
NSMCE1
AIP
RTL8C
SPATA2L
SLC1A5
RPS4X
PARVB
PUDP
KRTCAP2
AMPD2
PDIA4
CHPF
PSMD13
MYDGF
RCN1P2
TOMM34
MAGT1
HARS
GALNT2
SSNA1
MORF4L2
PIGT
CA5BP1
PSMB5
COX6B1
SECTM1
MAP2K3
TRPM8
BEX3
FTH1P2
CALCB
RASEF
CHAT
GRWD1
CHM
SH3BGRL3
FAM189B
DPCD
TMED9
EIF6
SSR4
LRRC10B
RPP25L
CCDC86
LY6E
PSMA7
IGHG4
BET1L
NENF
NDUFS8
GLA
PLAUR
SSSCA1
JSRP1
PTPMT1
RPS4XP3
SLC39A1
TRAPPC2
PRELID1
NUCB1
MRPL17
STC1
ADRA2A
CPLX1
ABCC4
OTUB1
MDH2
PTPN1
MRPL4
RCN1
ALKBH7
LMAN2
GLP1R
RNASEK
CRH
FAM162A
FGF10
GAPDHP1
NDUFA13
RIN1
PLCH1
ERP29
TSTA3
PPIAP22
CHPF2
SPHK1
JOSD2
TMEM8A
NAV2
TENM2
MRPS12
PSME1
DOK1
PPIA
MAP2K2
WDR45
NAB2
PFN1
NDUFS5
HSPA7
MTFP1
ATF4
TICAM1
C12orf56
PSMA1
DNPH1
RAB3D
EDF1
HINT1
WDR74
APEX2
RTN4R
RABAC1
HM13
CSTB
ECHS1
SNAPC2
MRPL11
P4HB
SOX9
EML1
ADM2
C15orf62
CCNA1
CNIH3
GAL
CTSB
UBE2Q1
ATP1B3
LSM4
CLMP
EREG
SLC35A4
HSPA9
CLDN3
EIF3G
TMED1
RRS1
HEXB
TMEM147
AL138999.1
MRPS15
MYADM
NOP16
GALNT12
FKBP1C
PIN4
ATP5D
CD151
CU639417.2
PLOD3
NBDY
KCNN4
NDUFS6
BRI3
MICALCL
CD14
FAM20A
GNPDA1
TNFRSF10B
SERF2
UTP14A
MRPL51
STOML2
ALDH3B1
TRIB3
DCTD
CD274
PCSK1
ANKRD65
NEU1
TMEM179B
APOL1
TMEM208
TNFRSF12A
WNT9A
NSMAF
CD72
TCEAL8
CTSD
TMEM109
AC015656.1
PRKCSH
FAU
C12orf10
LYPLA2
CDK16
POLR2E
MARVELD1
LGALS1
CD63
DPP7
PLA2G16
ESRRA
PDCD1
PPP1R17
MRPL36
ING1
MPG
SNRPD2
EDEM2
TMEM185B
PRR7
FCGR2B
INAFM1
PROC
LINC00473
A4GALT
SOX9-AS1
TMEM223
IMP4
ATP5I
FUOM
BANF1
TTC9C
RANGRF
FAM46A
FUT7
AL161785.1
DAPK3
SLC17A8
CSNK1G2
STX10
GCK
AGK
MCFD2
PUF60
GDF15
CCS
EIF5AL1
EIF5A
EPHX4
TRIR
FAM71E1
RGS16
EIF3I
IL2RA
EFHD2
SLC36A1
NFKB1
CIB1
C11orf45
GPATCH4
CYSTM1
VKORC1
LIF
SLC39A13
MOB2
EIF1AD
HSP90AB1
RSPO4
LINGO4
SHKBP1
AC016739.1
RAB20
TIFA
PSMB6
PLOD1
PMPCA
MIF
EFHC2
ATAD3C
RNF181
RELB
TRAPPC1
SMIM3
NXT1
NAT10
MET
RPL35P5
BTC
PCBD1
RARB
DCT
KARS
C19orf24
METRN
TPGS1
EIF1AX
RARRES1
SIGMAR1
EIF2S3
ID2
EIF3K
EIF5A2
TMEM184B
C6orf223
PEMT
POFUT1
COLEC11
CCND3
DDOST
P2RY6
NHLH1
LILRA6
KCNJ12
AC011369.2
WDR83OS
MED10
GNA15
SEL1L3
TNIP2
DCPS
MKNK2
AC068775.1
MANF
AL355338.1
TMEM150B
BSG
SLC25A39
GATAD2A
NABP2
SSBP4
HERC5
CHID1
ESRRB
IER5L
TAF6L
MIR34AHG
DNAJC4
ADCYAP1
NPM3
AGA
AKT1S1
FKBP1A
TRIM25
TCTN3
PRDX4
RBM20
EXOSC4
PRDX6
APOL2
COL22A1
NDUFB11
MRPL23
FDFT1
TMEM258
KDELR1
GTF3A
LONP1
MRAP2
RGS10
C1QBP
CEBPB
AC026150.1
TLCD2
TXLNG
SOWAHC
KLHL21
ACP6
MRPS24
GRASP
RPLP1
JPX
UFC1
GPR157
RPL35
SLC7A1
TOP1MT
RAB11B-AS1
PLEKHA4
AC022613.1
PPIB
GAMT
KCTD11
WHAMM
BRMS1
SBNO2
PCBP1
FAT2
SLC25A43
AGTRAP
CD320
RFXANK
AHCY
HCAR3
LINC02256
DBI
TPST2
CMTM7
AC023024.2
THBD
AIFM1
PCSK6
SMIM26
OPLAH
METTL7B
TCEAL9
CCDC9
SLC12A7
RAN
AC234582.1
CRTAP
BAX
MYH7
CXCR4
RNASEH2C
PDRG1
ZNF217
TMEM161A
HIGD2A
TMCO4
CRIP2
RAB32
UBE2V1
MRPS26
RTL8A
PGM1
IFI30
COQ8B
GTF2F1
CA5B
MAFF
ABCB5
WDR13
PTX3
VWA1
COLGALT2
CXCL6
FGFR2
GSTK1
SH3RF3
HCAR2
UQCRH
ARMCX6
IGBP1
BCL3
AL357033.4
GALNT10
CMBL
CYC1
ARL6IP4
MRPS2
TOM1
DDX54
KDM5C-IT1
IPO4
CD40
PARP9
TNFAIP2
AL133415.1
SH3BP1
DHX32
POLR2H
UBASH3B
HSPB1
RUNX1
ATP10D
GSTP1
RPL28
KRT8P12
TSEN34
KLK4
FUT8-AS1
FURIN
PLEK2
NDUFA7
SOX2
COX7C
AC016734.1
DNPEP
RILPL2
KIF21A
WNT5A
STK24
AGPAT2
EFCAB8
NFATC1
IDH3G
GYS1
SLC4A2
RBM38
GHDC
AC007969.1
DIO3
TSPO
RTL1
PRDM16
NOP14
RHBDF1
VPS9D1
PARM1
TXN2
DYRK3
GRN
TNKS1BP1
RGL1
GALNT11
PQBP1
HSD17B14
ADPRHL2
UXT
ADAMTS1
BST2
SLC20A1
VSIG4
LSM7
TBXA2R
ZNF524
PYCARD
TIMP1
SLCO1C1
ADAMTS4
SLC7A8
TMEM255B
REEP4
FAM207A
CLPP
CAST
NFAM1
ZNF787
PNPLA2
RHOD
CDC34
NOD1
PDZK1
LINC01679
SLC45A1
NGFR
FAM117A
RPL12
CA12
HDLBP
HS6ST1
CAMKMT
TPT1
RAB34
PLP2
RPLP2
OST4
DTX3L
PPAN
DLX1
GNB2
TNFRSF18
PDGFA
ST14
HHAT
SP110
CHI3L1
ATP5B
CDR2
PRR5
PPP4R1L
PHF23
CASP4
DGKQ
COL25A1
ZNHIT1
C2orf81
WWC3
RPL10P16
AC004057.1
ABHD15
PTGIR
ADGRG1
NAALADL1
EI24
ATP5L
MAP2K5
BCL2L12
CCT7
ZFP36L1
OR7E14P
CRYGD
FBXO18
MYO1E
LTBP3
TGIF2
SLC12A4
RPL41P2
TRAF5
CTSC
SLC15A1
PRLR
NUDT9
PDCL3
VCL
MAGED2
SMCO4
RARG
ZC3H12A
AL512383.1
FAM13A
RPL12P16
TOMM22
RAB38
RPS26
NOTCH1
ITPRIP
HSP90B1
MTX1
STK26
ETFB
TMPRSS6
COG7
CLDN1
DDIT4
PAM
BIN3
RPS28P7
METTL1
RAB36
AHRR
NCLN
MAPKAPK2
CALU
NUDT16L1
FPR3
PWWP2B
DHRS4L2
SLC25A11
CYTOR
THOC6
TBCA
FAM196A
SIK1
TRIP6
TGFBI
TUBB6
MCCC2
IRF3
GOLGA8Q
AC100803.2
GLMP
GIPC3
LINC00982
OXA1L
C1orf127
RPP40
CTSZ
CDC42BPG
HS3ST3B1
TXLNA
MAGOH
RPLP0P2
TBRG4
TMEM51
RPL41
ALPK1
PDLIM1
TPD52L2
SH3RF2
CREB3L2
ALG3
APRT
HAPLN3
KRT80
UBA52
NPC2
DOK7
P2RY11
RPL12P4
CUTA
TRIM32
C8orf4
ROR2
TNFAIP8L1
RPS15
CILP2
ZNF837
ADAMTS14
PTCH2
AL080243.2
KCTD17
BNC1
PHPT1
AL162151.2
DIMT1
PRSS3
TRAP1
CPVL
EDARADD
RPS13P2
RPS25
CCDC102A
AGXT
AC123768.4
RNASE1
ST6GALNAC3
TIMM17B
PPIF
FAM110D
NECTIN2
MAF
CD28
THAP4
RPL36
ZNF185
TUBA1C
RNPEPL1
AL590867.2
FOLR2
ATP5G3
TMEM70
ROR1
DDX39A
GNG10
CLDN23
TRIM56
PLTP
MIR4435-2HG
AL662797.3
KCNK15
SNHG26
HFE
ADORA2B
CAPN6
AC127502.1
SLC25A3
NOB1
ORAI3
VASN
TCIRG1
MAN2A1
AC018445.4
AL365361.1
NKPD1
MBOAT1
ANG
SH3GL1
AC034236.1
